# Transcriptomic and connectomic correlates of differential spatial patterning among glioblastomas and low-grade gliomas

**DOI:** 10.1101/2022.07.04.22277220

**Authors:** Rafael Romero-Garcia, Ayan S. Mandal, Richard AI Bethlehem, Benedicto Crespo-Facorro, Michael G Hart, John Suckling

## Abstract

**Background:** Unravelling the complex events driving grade-specific spatial distribution of brain tumour occurrence requires rich datasets from both healthy individuals and patients. Here, we combined open-access data from The Cancer Genome Atlas, the UKBiobank and the Allen Brain Human Atlas to disentangle how the different spatial occurrences of Glioblastoma Multiforme (GBM) and Low-Grade Gliomas (LGG) are linked to brain network features and the normative transcriptional profiles of brain regions.

**Methods:** From MRI of brain tumour patients we first constructed a grade-related frequency map of the regional occurrence of LGG and the more aggressive GBM. Using associated mRNA transcription data, we derived a set of differential gene expressions from GBM and LGG tissues of the same patients. By combining the resulting values with normative gene expressions from *postmortem* brain tissue, we constructed a grade-related expression map indicating which brain regions express genes dysregulated in aggressive gliomas. Additionally, we derived an expression map of genes previously associated with tumour subtypes in a GWAS study (tumour-related genes).

**Results:** There were significant associations between grade-related frequency, grade-related expression, and tumour-related expression maps, as well as functional brain network features (specifically, nodal strength and participation coefficient) that are implicated in neurological and psychiatric disorders.

**Conclusions:** These findings identify brain network dynamics and transcriptomic signatures as key factors in regional vulnerability for GBM and LGG occurrence, placing primary brain tumours within a well-established framework of neurological and psychiatric cortical alterations.
