## Supplemental Data 2 for "Transcriptomic and connectomic correlates of differential spatial patterning among glioblastomas and low-grade gliomas"

### Sheet: Cellular Components
Name	P-value	Adjusted p-value	Odds Ratio	Combined score
neuron projection (GO:0043005)	3.274e-17	8.873e-15	3.33	126.43
collagen-containing extracellular matrix (GO:0062023)	2.649e-14	3.589e-12	3.57	111.65
integral component of plasma membrane (GO:0005887)	2.378e-13	2.148e-11	2.13	61.96
exocytic vesicle membrane (GO:0099501)	4.696e-07	2.121e-05	7.95	115.77
synaptic vesicle membrane (GO:0030672)	4.696e-07	2.121e-05	7.95	115.77
potassium channel complex (GO:0034705)	3.434e-07	2.121e-05	5.2	77.37
GABA-A receptor complex (GO:1902711)	1.753e-06	6.785e-05	13.92	184.52
dendrite (GO:0030425)	2.017e-06	6.832e-05	2.7	35.43
voltage-gated potassium channel complex (GO:0008076)	2.616e-06	7.877e-05	4.97	63.93
axon (GO:0030424)	1.133e-05	0.0003072	2.82	32.14
postsynaptic density membrane (GO:0098839)	3.34e-05	0.0008228	10.3	106.12
postsynaptic specialization membrane (GO:0099634)	4.794e-05	0.001083	9.56	95.08
dense core granule (GO:0031045)	7.994e-05	0.001667	11.46	108.14
excitatory synapse (GO:0060076)	0.0001663	0.003218	7.43	64.69
cytoskeleton of presynaptic active zone (GO:0048788)	0.0001926	0.003479	25.43	217.57
integral component of synaptic vesicle membrane (GO:0030285)	0.0002843	0.004815	11.93	97.41
adherens junction (GO:0005912)	0.0003165	0.005045	2.84	22.89
NMDA selective glutamate receptor complex (GO:0017146)	0.0003699	0.005568	19.07	150.72
acetylcholine-gated channel complex (GO:0005892)	0.0004241	0.006049	10.6	82.34
dendrite membrane (GO:0032590)	0.0004531	0.006139	6.08	46.82
postsynaptic density (GO:0014069)	0.0005347	0.006587	2.7	20.33
endoplasmic reticulum lumen (GO:0005788)	0.0005261	0.006587	2.1	15.86
glutamatergic synapse (GO:0098978)	0.0005875	0.006922	3.63	27.02
junctional sarcoplasmic reticulum membrane (GO:0014701)	0.0006394	0.00722	15.26	112.22
spindle microtubule (GO:0005876)	0.0008243	0.008936	3.75	26.65
cation channel complex (GO:0034703)	0.0009559	0.009963	3.4	23.62
sarcolemma (GO:0042383)	0.0009953	0.00999	4	27.68
neuronal dense core vesicle (GO:0098992)	0.001155	0.01081	28.58	193.32
intrinsic component of synaptic vesicle membrane (GO:0098563)	0.001156	0.01081	7.95	53.77
synaptic membrane (GO:0097060)	0.001496	0.01308	5.73	37.26
basolateral plasma membrane (GO:0016323)	0.001479	0.01308	2.43	15.87
spindle (GO:0005819)	0.001558	0.0132	2.23	14.44
platelet alpha granule lumen (GO:0031093)	0.001731	0.01421	3.36	21.35
serine/threonine protein kinase complex (GO:1902554)	0.002109	0.01681	4.46	27.46
secretory vesicle (GO:0099503)	0.002716	0.02103	4.98	29.43
cyclin-dependent protein kinase holoenzyme complex (GO:0000307)	0.003254	0.02383	4.77	27.34
exocytic vesicle (GO:0070382)	0.003254	0.02383	4.77	27.34
catenin complex (GO:0016342)	0.003867	0.02758	4.58	25.45
ionotropic glutamate receptor complex (GO:0008328)	0.004561	0.0309	4.41	23.74
microtubule (GO:0005874)	0.004543	0.0309	2.11	11.36
platelet alpha granule (GO:0031091)	0.005185	0.03427	2.66	14.02
clathrin-sculpted gamma-aminobutyric acid transport vesicle (GO:0061200)	0.005775	0.03557	11.43	58.92
clathrin-sculpted gamma-aminobutyric acid transport vesicle membrane (GO:0061202)	0.005775	0.03557	11.43	58.92
spectrin-associated cytoskeleton (GO:0014731)	0.005775	0.03557	11.43	58.92
specific granule (GO:0042581)	0.006491	0.03909	2.13	10.73
asymmetric synapse (GO:0032279)	0.006771	0.03989	2.25	11.25
sodium channel complex (GO:0034706)	0.007123	0.04062	4.77	23.58
ion channel complex (GO:0034702)	0.007195	0.04062	3.95	19.48
tertiary granule (GO:0070820)	0.008176	0.04522	2.07	9.96
voltage-gated sodium channel complex (GO:0001518)	0.008767	0.04752	5.87	27.78

### Sheet: Molecular Function
Name	P-value	Adjusted p-value	Odds Ratio	Combined score
voltage-gated cation channel activity (GO:0022843)	3.034e-10	1.884e-07	6.02	131.95
voltage-gated potassium channel activity (GO:0005249)	1.588e-08	4.93e-06	5.82	104.55
ligand-gated cation channel activity (GO:0099094)	3.434e-07	7.108e-05	5.2	77.37
GABA receptor activity (GO:0016917)	5.194e-07	8.064e-05	13.26	191.94
calcium-dependent phospholipid binding (GO:0005544)	7.13e-07	8.855e-05	6.75	95.54
GABA-gated chloride ion channel activity (GO:0022851)	1.007e-06	9.956e-05	22.32	308.15
transmitter-gated ion channel activity involved in regulation of postsynaptic membrane potential (GO:1904315)	1.122e-06	9.956e-05	9.59	131.33
GABA-A receptor activity (GO:0004890)	1.753e-06	0.000136	13.92	184.52
platelet-derived growth factor binding (GO:0048407)	5.726e-06	0.0003556	22.93	276.8
calcium ion binding (GO:0005509)	5.467e-06	0.0003556	2.38	28.86
potassium channel activity (GO:0005267)	1.029e-05	0.0005808	4.1	47.12
ligand-gated anion channel activity (GO:0099095)	1.497e-05	0.0007749	12.17	135.19
delayed rectifier potassium channel activity (GO:0005251)	2.448e-05	0.001169	7.18	76.24
cation channel activity (GO:0005261)	2.697e-05	0.001196	3.75	39.47
adenylate cyclase inhibiting G protein-coupled glutamate receptor activity (GO:0001640)	3.293e-05	0.001278	23.86	246.3
G protein-coupled glutamate receptor activity (GO:0098988)	3.293e-05	0.001278	23.86	246.3
postsynaptic neurotransmitter receptor activity (GO:0098960)	4.794e-05	0.001751	9.56	95.08
benzodiazepine receptor activity (GO:0008503)	6.315e-05	0.002089	19.09	184.61
acetylcholine receptor activity (GO:0015464)	6.729e-05	0.002089	8.92	85.71
syntaxin-1 binding (GO:0017075)	6.729e-05	0.002089	8.92	85.71
acetylcholine-gated cation-selective channel activity (GO:0022848)	0.000111	0.003123	15.91	144.86
extracellular ligand-gated ion channel activity (GO:0005230)	0.000111	0.003123	15.91	144.86
metal ion binding (GO:0046872)	0.0001157	0.003123	1.9	17.2
inward rectifier potassium channel activity (GO:0005242)	0.0001663	0.004302	7.43	64.69
transmitter-gated ion channel activity (GO:0022824)	0.0002155	0.005354	5.89	49.69
ligand-gated calcium channel activity (GO:0099604)	0.000238	0.005685	8.82	73.55
ion channel activity (GO:0005216)	0.0002604	0.005775	3.51	28.98
microtubule binding (GO:0008017)	0.0002595	0.005775	2.33	19.22
chloride channel activity (GO:0005254)	0.0003007	0.006439	3.98	32.24
NMDA glutamate receptor activity (GO:0004972)	0.0003699	0.007656	19.07	150.72
inhibitory extracellular ligand-gated ion channel activity (GO:0005237)	0.0004241	0.008477	10.6	82.34
neurotransmitter receptor activity involved in regulation of postsynaptic membrane potential (GO:0099529)	0.0004368	0.008477	7.64	59.1
anion channel activity (GO:0005253)	0.0005168	0.009725	3.7	27.97
syntaxin binding (GO:0019905)	0.0009396	0.01667	3.68	25.65
calcium channel activity (GO:0005262)	0.0009292	0.01667	3.19	22.29
metallopeptidase activity (GO:0008237)	0.00104	0.01795	2.71	18.64
CXCR3 chemokine receptor binding (GO:0048248)	0.001155	0.01888	28.58	193.32
glutamate-gated calcium ion channel activity (GO:0022849)	0.001155	0.01888	28.58	193.32
endopeptidase inhibitor activity (GO:0004866)	0.001796	0.0286	2.66	16.8
glutamate receptor activity (GO:0008066)	0.001999	0.03103	6.81	42.35
arachidonic acid binding (GO:0050544)	0.002224	0.03173	19.05	116.39
icosatetraenoic acid binding (GO:0050543)	0.002224	0.03173	19.05	116.39
protein serine/threonine/tyrosine kinase activity (GO:0004712)	0.002248	0.03173	5.21	31.75
voltage-gated calcium channel activity (GO:0005245)	0.002109	0.03173	4.46	27.46
metalloendopeptidase activity (GO:0004222)	0.002503	0.03454	2.97	17.76
serine-type endopeptidase inhibitor activity (GO:0004867)	0.002801	0.03781	3.37	19.83
excitatory extracellular ligand-gated ion channel activity (GO:0005231)	0.003219	0.04209	5.96	34.22
ligand-gated channel activity (GO:0022834)	0.003254	0.04209	4.77	27.34
G protein-coupled acetylcholine receptor activity (GO:0016907)	0.003748	0.04564	14.29	79.83
G protein-coupled neurotransmitter receptor activity (GO:0099528)	0.003748	0.04564	14.29	79.83
icosanoid binding (GO:0050542)	0.003748	0.04564	14.29	79.83
ligand-gated ion channel activity (GO:0015276)	0.003867	0.04618	4.58	25.45
voltage-gated sodium channel activity (GO:0005248)	0.003997	0.04683	5.61	30.99
L-glutamate transmembrane transporter activity (GO:0005313)	0.004156	0.04779	7.63	41.82
